# Multi-ancestry rare variant burden analysis of E3 ubiquitin ligase genes in Parkinson’s disease

**DOI:** 10.64898/2026.11.01.26366966

**Authors:** Karen L. Velásquez-Méndez, Daniel F. Santos-Gil, Maria Teresa Periñan, Konstantin Senkevich, Global Parkinson’s Genetic Program (GP2)

**Affiliations:** Facultad de Medicina, Universidad Nacional de Colombia, Bogotá, Colombia; Unidad de Trastornos del Movimiento, Servicio de Neurología, Instituto de Biomedicina de Sevilla, Hospital Universitario Virgen del Rocío/CSIC/Universidad de Sevilla, Seville, Spain; Centro de Investigación Biomédica en Red sobre Enfermedades Neurodegenerativas, Instituto de Salud Carlos III, Madrid, Spain; Center for Preventive Neurology, Wolfson Institute of Population Health, Faculty of Medicine and Dentistry, Queen Mary University of London, London, UK; The Neuro (Montreal Neurological Institute-Hospital), McGill University, Montreal, Quebec, Canada; Department of Neurology and Neurosurgery, McGill University, Montreal, QC, Canada; Department of Specialized Medicine, Division of Medical Genetics, McGill University Health Centre, Montreal, QC, Canada

## Abstract

E3 ubiquitin ligases regulate protein degradation through the ubiquitin-proteasome system and have been implicated in early-onset Parkinson’s disease (EOPD). We performed a multi-ancestry rare-variant burden analysis of seven E3 ubiquitin ligase genes (*HERC1, IRF2BPL, KMT2D, RAPSN, RNF168, RNF216, TRIM2*) using GP2 Release 11 WGS data from 17,928 PD patients (including 6,659 EOPD) and 8,977 controls across five major ancestry groups (African, Central Asian, East Asian, European, and Middle Eastern). We did not identify any association between gene based rare burden and PD, using the optimised sequence kernel association test (SKAT-O).
