## Supplementary Data 3 for "Multi-ancestry rare variant burden analysis of E3 ubiquitin ligase genes in Parkinson’s disease"

### Sheet: GP2_PD_MAF<0.01
POTENTIALLY_FUNCTIONAL VARIANTS
Ancestry	Gene	RANGE (hg38)	N_INFORMATIVE	NumPolyVar	Q	rho	Pvalue	P_FDR	FDR-significant
AFR	HERC1	15:63608617-63833948	3351	84	45986.3	0.0	0.766984	0.943939	No
AFR	TRIM2	4:153152333-153339317	3351	84	62090.6	1.0	0.510031	0.898770	No
AFR	IRF2BPL	14:77024542-77028708	3351	51	31709.7	1.0	0.542800	0.898770	No
AFR	KMT2D	12:49018977-49060794	3351	156	132763.0	0.4	0.243596	0.898770	No
AFR	RAPSN	11:47437763-47449136	3351	13	8231.23	0.0	0.727931	0.943939	No
AFR	RNF168	3:196468785-196503768	3351	37	16931.4	1.0	0.803845	0.943939	No
AFR	RNF216	7:5620046-5781663	3351	302	805706.0	1.0	0.449849	0.898770	No
CAS	HERC1	15:63608617-63833948	538	36	2477.02	0.0	1.000000	1.000000	No
CAS	TRIM2	4:153152333-153339317	538	31	4523.91	0.7	0.397983	0.898770	No
CAS	IRF2BPL	14:77024542-77028708	538	22	601.943	1.0	0.792120	0.943939	No
CAS	KMT2D	12:49018977-49060794	538	77	5484.67	0.0	0.594425	0.898770	No
CAS	RAPSN	11:47437763-47449136	538	14	387.919	1.0	0.799223	0.943939	No
CAS	RNF168	3:196468785-196503768	538	26	2350.14	0.0	0.725265	0.943939	No
CAS	RNF216	7:5620046-5781663	538	124	16527.7	0.0	0.208597	0.898770	No
EAS	HERC1	15:63608617-63833948	2385	75	15210.1	0.0	0.542827	0.898770	No
EAS	TRIM2	4:153152333-153339317	2385	82	33767.0	1.0	0.323698	0.898770	No
EAS	IRF2BPL	14:77024542-77028708	2385	60	10100.0	0.0	0.868300	0.943939	No
EAS	KMT2D	12:49018977-49060794	2385	193	9843.16	1.0	0.852213	0.943939	No
EAS	RAPSN	11:47437763-47449136	2385	18	6935.28	1.0	0.446329	0.898770	No
EAS	RNF168	3:196468785-196503768	2385	66	12833.0	0.0	0.771665	0.943939	No
EAS	RNF216	7:5620046-5781663	2385	353	104569.0	0.4	0.370421	0.898770	No
EUR	HERC1	15:63608617-63833948	12341	237	96312.4	1.0	0.517259	0.898770	No
EUR	TRIM2	4:153152333-153339317	12341	191	75547.5	0.0	0.538817	0.898770	No
EUR	IRF2BPL	14:77024542-77028708	12341	144	48631.1	0.0	0.579693	0.898770	No
EUR	KMT2D	12:49018977-49060794	12341	482	113662.0	0.0	0.727814	0.943939	No
EUR	RAPSN	11:47437763-47449136	12341	55	37127.1	1.0	0.479603	0.898770	No
EUR	RNF168	3:196468785-196503768	12341	152	10228.6	1.0	0.864636	0.943939	No
EUR	RNF216	7:5620046-5781663	12341	846	300515.0	0.0	0.292206	0.898770	No
MDE	HERC1	15:63608617-63833948	1049	36	5150.12	1.0	0.579333	0.898770	No
MDE	TRIM2	4:153152333-153339317	1049	63	11425.6	0.3	0.177333	0.898770	No
MDE	IRF2BPL	14:77024542-77028708	1049	21	6850.03	1.0	0.181123	0.898770	No
MDE	KMT2D	12:49018977-49060794	1049	95	518.933	1.0	1.000000	1.000000	No
MDE	RAPSN	11:47437763-47449136	1049	15	497.747	1.0	0.845546	0.943939	No
MDE	RNF168	3:196468785-196503768	1049	35	6503.34	0.0	0.264453	0.898770	No
MDE	RNF216	7:5620046-5781663	1049	199	55548.1	1.0	0.442921	0.898770	No
CODING VARIANTS
Ancestry	Gene	RANGE	N_INFORMATIVE	NumPolyVar	Q	rho	Pvalue	P_FDR	FDR-significant
AFR	HERC1	15:63608617-63833948	3351	33	17616.7	0.0	0.351938	0.898770	No
AFR	TRIM2	4:153152333-153339317	3351	4	2477.65	1.0	0.317622	0.898770	No
AFR	IRF2BPL	14:77024542-77028708	3351	10	6072.9	1.0	0.233874	0.898770	No
AFR	KMT2D	12:49018977-49060794	3351	71	31018.4	0.0	0.459334	0.898770	No
AFR	RAPSN	11:47437763-47449136	3351	5	5161.93	0.1	0.149527	0.898770	No
AFR	RNF168	3:196468785-196503768	3351	4	10209.6	1.0	0.085504	0.898770	No
AFR	RNF216	7:5620046-5781663	3351	15	4034.95	1.0	0.789766	0.943939	No
CAS	HERC1	15:63608617-63833948	538	14	533.757	0.0	0.876264	0.943939	No
CAS	TRIM2	4:153152333-153339317	538	2	-	-	-	-	-
CAS	IRF2BPL	14:77024542-77028708	538	7	569.737	1.0	0.528742	0.898770	No
CAS	KMT2D	12:49018977-49060794	538	43	6117.0	1.0	0.349884	0.898770	No
CAS	RAPSN	11:47437763-47449136	538	5	424.261	1.0	0.501721	0.898770	No
CAS	RNF168	3:196468785-196503768	538	4	713.518	0.0	0.157573	0.898770	No
CAS	RNF216	7:5620046-5781663	538	5	673.504	0.0	0.395461	0.898770	No
EAS	HERC1	15:63608617-63833948	2385	27	6992.71	0.0	0.411640	0.898770	No
EAS	TRIM2	4:153152333-153339317	2385	3	1103.37	0.0	0.451181	0.898770	No
EAS	IRF2BPL	14:77024542-77028708	2385	12	4203.07	1.0	0.273112	0.898770	No
EAS	KMT2D	12:49018977-49060794	2385	90	14469.8	1.0	0.574586	0.898770	No
EAS	RAPSN	11:47437763-47449136	2385	10	6985.61	1.0	0.353182	0.898770	No
EAS	RNF168	3:196468785-196503768	2385	15	3954.12	0.0	0.502247	0.898770	No
EAS	RNF216	7:5620046-5781663	2385	22	9808.46	0.0	0.142323	0.898770	No
EUR	HERC1	15:63608617-63833948	12341	114	18210.9	0.0	0.747253	0.943939	No
EUR	TRIM2	4:153152333-153339317	12341	21	3685.38	1.0	0.629616	0.914737	No
EUR	IRF2BPL	14:77024542-77028708	12341	32	1722.12	1.0	0.891008	0.943939	No
EUR	KMT2D	12:49018977-49060794	12341	233	60282.8	0.0	0.680406	0.943939	No
EUR	RAPSN	11:47437763-47449136	12341	30	2234.72	1.0	0.817510	0.943939	No
EUR	RNF168	3:196468785-196503768	12341	37	11871.9	0.0	0.274517	0.898770	No
EUR	RNF216	7:5620046-5781663	12341	41	5502.81	0.0	0.557154	0.898770	No
MDE	HERC1	15:63608617-63833948	1049	15	1027.46	0.0	1.000000	1.000000	No
MDE	TRIM2	4:153152333-153339317	1049	8	607.586	1.0	0.506972	0.898770	No
MDE	IRF2BPL	14:77024542-77028708	1049	7	1224.09	0.0	0.247861	0.898770	No
MDE	KMT2D	12:49018977-49060794	1049	42	5136.51	0.0	0.599749	0.898770	No
MDE	RAPSN	11:47437763-47449136	1049	6	652.19	1.0	0.538970	0.898770	No
MDE	RNF168	3:196468785-196503768	1049	5	425.079	0.0	0.281020	0.898770	No
MDE	RNF216	7:5620046-5781663	1049	6	586.699	1.0	0.686556	0.943939	No
LOSS_OF FUNCTION (LOF) VARIANTS
Ancestry	Gene	RANGE	N_INFORMATIVE	NumPolyVar	Q	rho	Pvalue	P_FDR	FDR-significant
AFR	HERC1	15:63608617-63833948	-	-	-	-	-	-	-
AFR	TRIM2	4:153152333-153339317	-	-	-	-	-	-	-
AFR	IRF2BPL	14:77024542-77028708	-	-	-	-	-	-	-
AFR	KMT2D	12:49018977-49060794	-	-	-	-	-	-	-
AFR	RAPSN	11:47437763-47449136	-	-	-	-	-	-	-
AFR	RNF168	3:196468785-196503768	-	-	-	-	-	-	-
AFR	RNF216	7:5620046-5781663	-	-	-	-	-	-	-
CAS	HERC1	15:63608617-63833948	-	-	-	-	-	-	-
CAS	TRIM2	4:153152333-153339317	-	-	-	-	-	-	-
CAS	IRF2BPL	14:77024542-77028708	-	-	-	-	-	-	-
CAS	KMT2D	12:49018977-49060794	-	-	-	-	-	-	-
CAS	RAPSN	11:47437763-47449136	-	-	-	-	-	-	-
CAS	RNF168	3:196468785-196503768	538	1	61.8683	0.0	0.356065	0.898770	No
CAS	RNF216	7:5620046-5781663	-	-	-	-	-	-	-
EAS	HERC1	15:63608617-63833948	-	-	-	-	-	-	-
EAS	TRIM2	4:153152333-153339317	-	-	-	-	-	-	-
EAS	IRF2BPL	14:77024542-77028708	-	-	-	-	-	-	-
EAS	KMT2D	12:49018977-49060794	-	-	-	-	-	-	-
EAS	RAPSN	11:47437763-47449136	-	-	-	-	-	-	-
EAS	RNF168	3:196468785-196503768	2385	1	30.7246	0.0	0.497224	0.898770	No
EAS	RNF216	7:5620046-5781663	2385	1	148.664	0.0	0.294038	0.898770	No
EUR	HERC1	15:63608617-63833948	-	-	-	-	-	-	-
EUR	TRIM2	4:153152333-153339317	-	-	-	-	-	-	-
EUR	IRF2BPL	14:77024542-77028708	-	-	-	-	-	-	-
EUR	KMT2D	12:49018977-49060794	-	-	-	-	-	-	-
EUR	RAPSN	11:47437763-47449136	-	-	-	-	-	-	-
EUR	RNF168	3:196468785-196503768	12341	1	-	-	-	-	-
EUR	RNF216	7:5620046-5781663	12341	1	42.4095	0.0	0.604780	0.898770	No
MDE	HERC1	15:63608617-63833948	-	-	-	-	-	-	-
MDE	TRIM2	4:153152333-153339317	-	-	-	-	-	-	-
MDE	IRF2BPL	14:77024542-77028708	-	-	-	-	-	-	-
MDE	KMT2D	12:49018977-49060794	-	-	-	-	-	-	-
MDE	RAPSN	11:47437763-47449136	1049	1	17.9378	0.0	0.714488	0.943939	No
MDE	RNF168	3:196468785-196503768	1049	1	73.9679	0.0	0.321431	0.898770	No
MDE	RNF216	7:5620046-5781663	1049	0	-	-	-	-	-
CADD>20 VARIANTS
Ancestry	Gene	RANGE	N_INFORMATIVE	NumPolyVar	Q	rho	Pvalue	P_FDR	FDR-significant
AFR	HERC1	15:63608617-63833948	3351	25	15165.3	0.0	0.166692	0.898770	No
AFR	TRIM2	4:153152333-153339317	3351	3	1292.82	0.0	0.516327	0.898770	No
AFR	IRF2BPL	14:77024542-77028708	3351	8	453.162	1.0	0.817190	0.943939	No
AFR	KMT2D	12:49018977-49060794	3351	27	5945.22	1.0	0.507199	0.898770	No
AFR	RAPSN	11:47437763-47449136	3351	4	681.548	0.0	0.822831	0.943939	No
AFR	RNF168	3:196468785-196503768	-	-	-	-	-	-	-
AFR	RNF216	7:5620046-5781663	3351	5	2532.05	0.2	0.136915	0.898770	No
CAS	HERC1	15:63608617-63833948	538	11	317.039	0.0	0.834486	0.943939	No
CAS	TRIM2	4:153152333-153339317	538	2	-	-	-	-	-
CAS	IRF2BPL	14:77024542-77028708	538	3	237.338	1.0	0.515285	0.898770	No
CAS	KMT2D	12:49018977-49060794	538	27	1729.8	0.0	0.919165	0.943939	No
CAS	RAPSN	11:47437763-47449136	538	4	393.759	1.0	0.452500	0.898770	No
CAS	RNF168	3:196468785-196503768	538	2	698.18	0.0	0.119782	0.949485	No
CAS	RNF216	7:5620046-5781663	538	3	582.625	0.0	0.395960	0.898770	No
EAS	HERC1	15:63608617-63833948	2385	24	9865.3	0.0	0.265858	0.898770	No
EAS	TRIM2	4:153152333-153339317	2385	3	1103.37	0.0	0.451181	0.898770	No
EAS	IRF2BPL	14:77024542-77028708	2385	9	5706.02	1.0	0.125080	0.898770	No
EAS	KMT2D	12:49018977-49060794	2385	47	24477.9	1.0	0.163097	0.898770	No
EAS	RAPSN	11:47437763-47449136	2385	9	6044.74	1.0	0.378316	0.898770	No
EAS	RNF168	3:196468785-196503768	2385	5	779.887	0.0	0.688912	0.943939	No
EAS	RNF216	7:5620046-5781663	2385	11	3306.37	0.0	0.426518	0.898770	No
EUR	HERC1	15:63608617-63833948	12341	99	1304.71	1.0	0.922864	0.949485	No
EUR	TRIM2	4:153152333-153339317	12341	15	1978.51	0.0	0.267849	0.898770	No
EUR	IRF2BPL	14:77024542-77028708	12341	21	752.454	1.0	0.887887	0.943939	No
EUR	KMT2D	12:49018977-49060794	12341	145	63085.1	1.0	0.299677	0.898770	No
EUR	RAPSN	11:47437763-47449136	12341	23	1739.99	1.0	0.758419	0.943939	No
EUR	RNF168	3:196468785-196503768	12341	16	9499.33	0.0	0.177786	0.898770	No
EUR	RNF216	7:5620046-5781663	12341	24	4523.46	0.0	0.499566	0.898770	No
MDE	HERC1	15:63608617-63833948	1049	13	144.599	1.0	0.919933	0.949485	No
MDE	TRIM2	4:153152333-153339317	1049	5	114.748	1.0	0.601811	0.898770	No
MDE	IRF2BPL	14:77024542-77028708	1049	4	403.143	1.0	0.225374	0.898770	No
MDE	KMT2D	12:49018977-49060794	1049	24	2335.26	0.0	0.781611	0.943939	No
MDE	RAPSN	11:47437763-47449136	1049	3	-	-	-	-	-
MDE	RNF168	3:196468785-196503768	1049	3	461.569	1.0	0.251392	0.898770	No
MDE	RNF216	7:5620046-5781663	1049	1	104.995	0.0	0.632622	0.914737	No

### Sheet: GP2_PD_MAF<0.001
POTENTIALLY_FUNCTIONAL VARIANTS
Ancestry	Gene	RANGE	N_INFORMATIVE	NumPolyVar	Q	rho	Pvalue	P_FDR	FDR-significant
AFR	HERC1	15:63608617-63833948	3351	47	53208.8	1.0	0.085665	0.878733	No
AFR	TRIM2	4:153152333-153339317	3351	55	37131.3	1.0	0.154095	0.878733	No
AFR	IRF2BPL	14:77024542-77028708	3351	38	8001.07	0.5	0.601852	0.878733	No
AFR	KMT2D	12:49018977-49060794	3351	105	16727.4	0.0	0.767302	0.922597	No
AFR	RAPSN	11:47437763-47449136	3351	7	1868.08	0.0	0.262248	0.878733	No
AFR	RNF168	3:196468785-196503768	3351	23	8443.74	1.0	0.196976	0.878733	No
AFR	RNF216	7:5620046-5781663	3351	150	30558.8	0.0	0.508142	0.878733	No
CAS	HERC1	15:63608617-63833948	538	11	566.816	1.0	0.237724	0.878733	No
CAS	TRIM2	4:153152333-153339317	538	7	191.821	0.0	0.564279	0.878733	No
CAS	IRF2BPL	14:77024542-77028708	538	2	-	-	-	-	-
CAS	KMT2D	12:49018977-49060794	538	17	323.168	0.0	0.498992	0.878733	No
CAS	RAPSN	11:47437763-47449136	538	6	189.852	0.0	0.723702	0.922597	No
CAS	RNF168	3:196468785-196503768	538	8	256.887	0.0	0.700546	0.922597	No
CAS	RNF216	7:5620046-5781663	538	37	542.449	0.9	0.553983	0.878733	No
EAS	HERC1	15:63608617-63833948	2385	58	5899.46	0.0	0.384687	0.878733	No
EAS	TRIM2	4:153152333-153339317	2385	51	11697.3	1.0	0.227656	0.878733	No
EAS	IRF2BPL	14:77024542-77028708	2385	50	6921.27	0.0	0.284247	0.878733	No
EAS	KMT2D	12:49018977-49060794	2385	152	16911.3	0.0	0.251057	0.878733	No
EAS	RAPSN	11:47437763-47449136	2385	11	2734.16	1.0	0.155484	0.878733	No
EAS	RNF168	3:196468785-196503768	2385	46	7836.29	0.2	0.087264	0.878733	No
EAS	RNF216	7:5620046-5781663	2385	269	54612.2	1.0	0.381924	0.878733	No
EUR	HERC1	15:63608617-63833948	12341	221	20074.0	0.0	0.911072	0.987028	No
EUR	TRIM2	4:153152333-153339317	12341	178	23686.3	0.0	0.603654	0.878733	No
EUR	IRF2BPL	14:77024542-77028708	12341	133	15273.2	0.0	0.352875	0.878733	No
EUR	KMT2D	12:49018977-49060794	12341	455	54850.2	0.2	0.628283	0.890061	No
EUR	RAPSN	11:47437763-47449136	12341	48	16856.6	1.0	0.213481	0.878733	No
EUR	RNF168	3:196468785-196503768	12341	140	15328.9	0.0	0.614624	0.878733	No
EUR	RNF216	7:5620046-5781663	12341	794	105547.0	0.0	0.859125	0.965766	No
MDE	HERC1	15:63608617-63833948	1049	16	3506.72	1.0	0.119976	0.878733	No
MDE	TRIM2	4:153152333-153339317	1049	31	1659.19	1.0	0.407853	0.878733	No
MDE	IRF2BPL	14:77024542-77028708	1049	9	388.077	1.0	0.576334	0.878733	No
MDE	KMT2D	12:49018977-49060794	1049	54	2998.84	0.0	0.932041	0.987028	No
MDE	RAPSN	11:47437763-47449136	1049	5	96.1033	1.0	0.722416	0.922597	No
MDE	RNF168	3:196468785-196503768	1049	15	2051.78	1.0	0.121160	0.878733	No
MDE	RNF216	7:5620046-5781663	1049	81	5342.95	0.3	0.431963	0.878733	No
CODING VARIANTS
Ancestry	Gene	RANGE	N_INFORMATIVE	NumPolyVar	Q	rho	Pvalue	P_FDR	FDR-significant
AFR	HERC1	15:63608617-63833948	3351	22	5322.05	0.3	0.251441	0.878733	No
AFR	TRIM2	4:153152333-153339317	3351	3	555.42	0.0	0.621374	0.878733	No
AFR	IRF2BPL	14:77024542-77028708	3351	8	1968.58	1.0	0.353181	0.878733	No
AFR	KMT2D	12:49018977-49060794	3351	54	23704.8	1.0	0.227523	0.878733	No
AFR	RAPSN	11:47437763-47449136	3351	3	611.524	0.0	0.537813	0.878733	No
AFR	RNF168	3:196468785-196503768	3351	2	299.385	1.0	0.294692	0.878733	No
AFR	RNF216	7:5620046-5781663	3351	7	934.443	0.5	0.517538	0.878733	No
CAS	HERC1	15:63608617-63833948	538	5	322.243	1.0	0.198121	0.878733	No
CAS	TRIM2	4:153152333-153339317	538	1	122.352	0.0	0.179770	0.878733	No
CAS	IRF2BPL	14:77024542-77028708	538	1	-	-	-	-	-
CAS	KMT2D	12:49018977-49060794	538	12	327.164	0.0	0.490417	0.878733	No
CAS	RAPSN	11:47437763-47449136	538	2	61.4028	0.0	0.359967	0.878733	No
CAS	RNF168	3:196468785-196503768	538	1	61.8683	0.0	0.356065	0.878733	No
CAS	RNF216	7:5620046-5781663	538	3	77.9088	1.0	0.483494	0.878733	No
EAS	HERC1	15:63608617-63833948	2385	19	1932.55	0.0	0.258694	0.878733	No
EAS	TRIM2	4:153152333-153339317	2385	2	69.196	0.0	0.771073	0.922597	No
EAS	IRF2BPL	14:77024542-77028708	2385	10	436.042	1.0	0.685789	0.922597	No
EAS	KMT2D	12:49018977-49060794	2385	72	8492.75	0.0	0.247842	0.878733	No
EAS	RAPSN	11:47437763-47449136	2385	5	664.077	0.0	0.076453	0.878733	No
EAS	RNF168	3:196468785-196503768	2385	10	599.42	0.0	0.916472	0.987028	No
EAS	RNF216	7:5620046-5781663	2385	17	2407.22	0.0	0.249880	0.878733	No
EUR	HERC1	15:63608617-63833948	12341	108	14684.1	1.0	0.343682	0.878733	No
EUR	TRIM2	4:153152333-153339317	12341	19	4034.28	0.0	0.038544	0.878733	No
EUR	IRF2BPL	14:77024542-77028708	12341	27	4990.88	1.0	0.385980	0.878733	No
EUR	KMT2D	12:49018977-49060794	12341	218	26986.0	0.0	0.286431	0.878733	No
EUR	RAPSN	11:47437763-47449136	12341	27	399.364	1.0	0.877093	0.974548	No
EUR	RNF168	3:196468785-196503768	12341	35	4722.28	0.0	0.497267	0.878733	No
EUR	RNF216	7:5620046-5781663	12341	40	4375.97	0.0	0.362328	0.878733	No
MDE	HERC1	15:63608617-63833948	1049	6	419.521	1.0	0.572517	0.878733	No
MDE	TRIM2	4:153152333-153339317	1049	6	193.042	0.0	0.768831	0.922597	No
MDE	IRF2BPL	14:77024542-77028708	1049	2	-	-	-	-	-
MDE	KMT2D	12:49018977-49060794	1049	27	2182.03	0.5	0.455627	0.878733	No
MDE	RAPSN	11:47437763-47449136	1049	3	-	-	-	-	-
MDE	RNF168	3:196468785-196503768	1049	4	166.727	1.0	0.362081	0.878733	No
MDE	RNF216	7:5620046-5781663	1049	1	-	-	-	-	-
LOSS_OF FUNCTION (LOF) VARIANTS
Ancestry	Gene	RANGE	N_INFORMATIVE	NumPolyVar	Q	rho	Pvalue	P_FDR	FDR-significant
AFR	HERC1	15:63608617-63833948	-	-	-	-	-	-	-
AFR	TRIM2	4:153152333-153339317	-	-	-	-	-	-	-
AFR	IRF2BPL	14:77024542-77028708	-	-	-	-	-	-	-
AFR	KMT2D	12:49018977-49060794	-	-	-	-	-	-	-
AFR	RAPSN	11:47437763-47449136	-	-	-	-	-	-	-
AFR	RNF168	3:196468785-196503768	-	-	-	-	-	-	-
AFR	RNF216	7:5620046-5781663	-	-	-	-	-	-	-
CAS	HERC1	15:63608617-63833948	-	-	-	-	-	-	-
CAS	TRIM2	4:153152333-153339317	-	-	-	-	-	-	-
CAS	IRF2BPL	14:77024542-77028708	-	-	-	-	-	-	-
CAS	KMT2D	12:49018977-49060794	-	-	-	-	-	-	-
CAS	RAPSN	11:47437763-47449136	-	-	-	-	-	-	-
CAS	RNF168	3:196468785-196503768	538	1	61.8683	0.0	0.356065	0.878733	No
CAS	RNF216	7:5620046-5781663	-	-	-	-	-	-	-
EAS	HERC1	15:63608617-63833948	-	-	-	-	-	-	-
EAS	TRIM2	4:153152333-153339317	-	-	-	-	-	-	-
EAS	IRF2BPL	14:77024542-77028708	-	-	-	-	-	-	-
EAS	KMT2D	12:49018977-49060794	-	-	-	-	-	-	-
EAS	RAPSN	11:47437763-47449136	-	-	-	-	-	-	-
EAS	RNF168	3:196468785-196503768	2385	1	30.7246	0.0	0.497224	0.878733	No
EAS	RNF216	7:5620046-5781663	2385	1	148.664	0.0	0.294038	0.878733	No
EUR	HERC1	15:63608617-63833948	-	-	-	-	-	-	-
EUR	TRIM2	4:153152333-153339317	-	-	-	-	-	-	-
EUR	IRF2BPL	14:77024542-77028708	-	-	-	-	-	-	-
EUR	KMT2D	12:49018977-49060794	-	-	-	-	-	-	-
EUR	RAPSN	11:47437763-47449136	-	-	-	-	-	-	-
EUR	RNF168	3:196468785-196503768	12341	1	-	-	-	-	-
EUR	RNF216	7:5620046-5781663	12341	1	42.4095	0.0	0.604780	0.878733	No
MDE	HERC1	15:63608617-63833948	-	-	-	-	-	-	-
MDE	TRIM2	4:153152333-153339317	-	-	-	-	-	-	-
MDE	IRF2BPL	14:77024542-77028708	-	-	-	-	-	-	-
MDE	KMT2D	12:49018977-49060794	-	-	-	-	-	-	-
MDE	RAPSN	11:47437763-47449136	1049	1	17.9378	0.0	0.714488	0.922597	No
MDE	RNF168	3:196468785-196503768	1049	1	73.9679	0.0	0.321431	0.878733	No
MDE	RNF216	7:5620046-5781663	1049	0	-	-	-	-	-
CADD>20 VARIANTS
Ancestry	Gene	RANGE	N_INFORMATIVE	NumPolyVar	Q	rho	Pvalue	P_FDR	FDR-significant
AFR	HERC1	15:63608617-63833948	3351	17	10106.6	0.9	0.108774	0.878733	No
AFR	TRIM2	4:153152333-153339317	3351	2	242.386	0.0	0.708903	0.922597	No
AFR	IRF2BPL	14:77024542-77028708	3351	7	1400.36	1.0	0.428064	0.878733	No
AFR	KMT2D	12:49018977-49060794	3351	25	2913.55	1.0	0.602311	0.878733	No
AFR	RAPSN	11:47437763-47449136	3351	3	611.524	0.0	0.537813	0.878733	No
AFR	RNF168	3:196468785-196503768	-	-	-	-	-	-	-
AFR	RNF216	7:5620046-5781663	3351	4	349.099	0.0	0.862712	0.965766	No
CAS	HERC1	15:63608617-63833948	538	5	322.243	1.0	0.198121	0.878733	No
CAS	TRIM2	4:153152333-153339317	538	1	122.352	0.0	0.179770	0.878733	No
CAS	IRF2BPL	14:77024542-77028708	538	1	-	-	-	-	-
CAS	KMT2D	12:49018977-49060794	538	9	250.567	1.0	0.523505	0.878733	No
CAS	RAPSN	11:47437763-47449136	538	2	61.4028	0.0	0.359967	0.878733	No
CAS	RNF168	3:196468785-196503768	538	1	61.8683	0.0	0.356065	0.878733	No
CAS	RNF216	7:5620046-5781663	538	2	101.006	1.0	0.456709	0.878733	No
EAS	HERC1	15:63608617-63833948	2385	16	1124.03	0.0	0.684075	0.922597	No
EAS	TRIM2	4:153152333-153339317	2385	2	69.196	0.0	0.771073	0.922597	No
EAS	IRF2BPL	14:77024542-77028708	2385	7	1056.03	1.0	0.291609	0.878733	No
EAS	KMT2D	12:49018977-49060794	2385	40	6723.03	0.1	0.066674	0.878733	No
EAS	RAPSN	11:47437763-47449136	2385	4	640.934	0.0	0.042293	0.878733	No
EAS	RNF168	3:196468785-196503768	2385	3	695.414	1.0	0.253910	0.878733	No
EAS	RNF216	7:5620046-5781663	2385	9	3577.98	1.0	0.113667	0.878733	No
EUR	HERC1	15:63608617-63833948	12341	95	11667.7	0.5	0.291448	0.878733	No
EUR	TRIM2	4:153152333-153339317	12341	14	1961.74	0.0	0.248233	0.878733	No
EUR	IRF2BPL	14:77024542-77028708	12341	18	3073.62	0.5	0.189969	0.878733	No
EUR	KMT2D	12:49018977-49060794	12341	138	16760.3	0.0	0.145546	0.878733	No
EUR	RAPSN	11:47437763-47449136	12341	21	935.731	0.0	1.000000	1.000000	No
EUR	RNF168	3:196468785-196503768	12341	14	2827.67	0.1	0.014815	0.755565	No
EUR	RNF216	7:5620046-5781663	12341	23	3396.61	0.0	0.250943	0.878733	No
MDE	HERC1	15:63608617-63833948	1049	5	170.662	0.0	0.796470	0.931941	No
MDE	TRIM2	4:153152333-153339317	1049	4	114.748	1.0	0.601811	0.878733	No
MDE	IRF2BPL	14:77024542-77028708	1049	1	47.4531	0.0	0.417607	0.878733	No
MDE	KMT2D	12:49018977-49060794	1049	18	1104.59	0.0	0.878353	0.974548	No
MDE	RAPSN	11:47437763-47449136	1049	1	-	-	-	-	-
MDE	RNF168	3:196468785-196503768	1049	3	461.569	1.0	0.251392	0.878733	No
MDE	RNF216	7:5620046-5781663	1049	0	-	-	-	-	-
