## Supplementary Data 4 for "Multi-ancestry rare variant burden analysis of E3 ubiquitin ligase genes in Parkinson’s disease"

### Sheet: EOPD_GP2_ MAF<0.01
POTENTIALLY_FUNCTIONAL VARIANTS
Ancestry	Gene	RANGE	N_INFORMATIVE	NumPolyVar	Q	rho	Pvalue	P_FDR	FDR-significant
EUR	HERC1	15:63608617-63833948	5915	176	23060.5	1.0	0.547190	0.881960	No
EUR	TRIM2	4:153152333-153339317	5915	148	48987.4	0.0	0.195675	0.535606	No
EUR	IRF2BPL	14:77024542-77028708	5915	112	16762.1	0.0	0.690662	0.952310	No
EUR	KMT2D	12:49018977-49060794	5915	364	44831.5	0.0	0.917393	0.991927	No
EUR	RAPSN	11:47437763-47449136	5915	40	41297.7	1.0	0.253336	0.605012	No
EUR	RNF168	3:196468785-196503768	5915	115	18307.1	1.0	0.531485	0.873689	No
EUR	RNF216	7:5620046-5781663	5915	671	114104.0	1.0	0.753940	0.964162	No
EAS	HERC1	15:63608617-63833948	1612	72	2880.21	1.0	0.768319	0.967737	No
EAS	TRIM2	4:153152333-153339317	1612	73	441.564	1.0	1.000000	1.000000	No
EAS	IRF2BPL	14:77024542-77028708	1612	56	6180.14	0.0	0.789417	0.970842	No
EAS	KMT2D	12:49018977-49060794	1612	168	19976.9	0.0	0.359319	0.717730	No
EAS	RAPSN	11:47437763-47449136	1612	18	6131.19	0.0	0.068709	0.353748	No
EAS	RNF168	3:196468785-196503768	1612	60	7376.23	0.0	0.577907	0.901626	No
EAS	RNF216	7:5620046-5781663	1612	309	39106.6	0.0	0.387274	0.752278	No
CODING_VARIANTS
Ancestry	Gene	RANGE	N_INFORMATIVE	NumPolyVar	Q	rho	Pvalue	P_FDR	FDR-significant
EUR	HERC1	15:63608617-63833948	5915	89	8341.29	1.0	0.626408	0.934553	No
EUR	TRIM2	4:153152333-153339317	5915	17	6413.5	0.0	0.132761	0.470514	No
EUR	IRF2BPL	14:77024542-77028708	5915	26	4290.22	0.0	0.853008	0.975377	No
EUR	KMT2D	12:49018977-49060794	5915	166	54833.1	1.0	0.248864	0.601397	No
EUR	RAPSN	11:47437763-47449136	5915	19	5328.98	0.0	0.265917	0.613661	No
EUR	RNF168	3:196468785-196503768	5915	31	5489.52	0.0	0.289649	0.631020	No
EUR	RNF216	7:5620046-5781663	5915	22	5081.93	0.7	0.219127	0.564271	No
EAS	HERC1	15:63608617-63833948	1612	23	2561.76	0.0	0.206578	0.549558	No
EAS	TRIM2	4:153152333-153339317	1612	2	51.4011	0.0	1.000000	1.000000	No
EAS	IRF2BPL	14:77024542-77028708	1612	13	222.421	1.0	0.871041	0.981675	No
EAS	KMT2D	12:49018977-49060794	1612	79	8127.06	0.0	0.459235	0.803908	No
EAS	RAPSN	11:47437763-47449136	1612	10	4391.2	0.0	0.048162	0.295762	No
EAS	RNF168	3:196468785-196503768	1612	15	1758.3	0.0	0.603469	0.922023	No
EAS	RNF216	7:5620046-5781663	1612	20	3747.81	0.0	0.324905	0.676188	No
LOSS_OF FUNCTION (LOF) VARIANTS
Ancestry	Gene	RANGE	N_INFORMATIVE	NumPolyVar	Q	rho	Pvalue	P_FDR	FDR-significant
EUR	HERC1	15:63608617-63833948	-	-	-	-	-	-	-
EUR	TRIM2	4:153152333-153339317	-	-	-	-	-	-	-
EUR	IRF2BPL	14:77024542-77028708	-	-	-	-	-	-	-
EUR	KMT2D	12:49018977-49060794	-	-	-	-	-	-	-
EUR	RAPSN	11:47437763-47449136		-	-	-	-	-	-
EUR	RNF168	3:196468785-196503768	5915	0	-	-	-	-	-
EUR	RNF216	7:5620046-5781663	5915	1	2.14173	0.0	0.917970	0.991927	No
EAS	HERC1	15:63608617-63833948	-	-	-	-	-	-	-
EAS	TRIM2	4:153152333-153339317	-	-	-	-	-	-	-
EAS	IRF2BPL	14:77024542-77028708	-	-	-	-	-	-	-
EAS	KMT2D	12:49018977-49060794	-	-	-	-	-	-	-
EAS	RAPSN	11:47437763-47449136		-	-	-	-	-	-
EAS	RNF168	3:196468785-196503768	1612	1	61.9872	0.0	0.366106	0.724496	No
EAS	RNF216	7:5620046-5781663	1612	1	4.23577	0.0	0.722599	0.958274	No
CADD >20 VARIANTS
Ancestry	Gene	RANGE	N_INFORMATIVE	NumPolyVar	Q	rho	Pvalue	P_FDR	FDR-significant
EUR	HERC1	15:63608617-63833948	5915	76	22.3451	1.0	1.000000	1.000000	No
EUR	TRIM2	4:153152333-153339317	5915	12	5694.53	0.0	0.140417	0.482432	No
EUR	IRF2BPL	14:77024542-77028708	5915	18	2404.63	0.0	0.642527	0.943180	No
EUR	KMT2D	12:49018977-49060794	5915	103	11574.6	0.0	0.512708	0.856134	No
EUR	RAPSN	11:47437763-47449136	5915	14	9499.32	1.0	0.119078	0.438036	No
EUR	RNF168	3:196468785-196503768	5915	13	1494.24	0.0	0.731698	0.960402	No
EUR	RNF216	7:5620046-5781663	5915	15	4448.55	0.5	0.148376	0.494587	No
EAS	HERC1	15:63608617-63833948	1612	19	1629.2	0.4	0.231876	0.576727	No
EAS	TRIM2	4:153152333-153339317	1612	2	51.4011	0.0	1.000000	1.000000	No
EAS	IRF2BPL	14:77024542-77028708	1612	9	8.96623	1.0	1.000000	1.000000	No
EAS	KMT2D	12:49018977-49060794	1612	41	4654.82	1.0	0.436835	0.789266	No
EAS	RAPSN	11:47437763-47449136	1612	9	4376.38	0.0	0.045620	0.295762	No
EAS	RNF168	3:196468785-196503768	1612	5	894.289	0.0	0.229131	0.573877	No
EAS	RNF216	7:5620046-5781663	1612	10	933.155	1.0	0.607897	0.923709	No

### Sheet: EOPD_GP2_MAF<0.001
POTENTIALLY_FUNCTIONAL VARIANTS
ancestry	Gene	RANGE	N_INFORMATIVE	NumPolyVar	Q	rho	Pvalue	P_FDR	FDR-significant
EUR	HERC1	15:63608617-63833948	5915	160	1558.25	1.0	0.893803	0.913739	No
EUR	TRIM2	4:153152333-153339317	5915	135	13764.7	0.0	0.363961	0.842283	No
EUR	IRF2BPL	14:77024542-77028708	5915	100	7946.22	0.0	0.020588	0.473488	No
EUR	KMT2D	12:49018977-49060794	5915	334	26702.1	0.0	0.461371	0.842283	No
EUR	RAPSN	11:47437763-47449136	5915	33	3242.12	0.5	0.453590	0.842283	No
EUR	RNF168	3:196468785-196503768	5915	102	13294.3	0.6	0.219770	0.820000	No
EUR	RNF216	7:5620046-5781663	5915	611	53821.7	0.0	0.809516	0.904348	No
EAS	HERC1	15:63608617-63833948	1612	57	2549.3	0.0	1.000000	1000000	No
EAS	TRIM2	4:153152333-153339317	1612	43	1367.86	1.0	0.673489	0.904348	No
EAS	IRF2BPL	14:77024542-77028708	1612	43	3108.86	0.0	0.288895	0.830857	No
EAS	KMT2D	12:49018977-49060794	1612	121	5769.82	0.0	0.571894	0.904348	No
EAS	RAPSN	11:47437763-47449136	1612	13	1248.16	0.0	0.213860	0.820000	No
EAS	RNF168	3:196468785-196503768	1612	43	3017.78	0.0	0.641705	0.904348	No
EAS	RNF216	7:5620046-5781663	1612	215	11042.1	0.0	0.588725	0.904348	No
CODING_VARIANTS
Ancestry	Gene	RANGE	N_INFORMATIVE	NumPolyVar	Q	rho	Pvalue	P_FDR	FDR-significant
EUR	HERC1	15:63608617-63833948	5915	83	5748.95	0.1	0.192530	0.820000	No
EUR	TRIM2	4:153152333-153339317	5915	15	1326.47	0.2	0.181908	0.820000	No
EUR	IRF2BPL	14:77024542-77028708	5915	21	5079.71	0.4	0.025952	0.473488	No
EUR	KMT2D	12:49018977-49060794	5915	150	9841.07	0.0	0.740864	0.904348	No
EUR	RAPSN	11:47437763-47449136	5915	16	447.724	1.0	0.686182	0.904348	No
EUR	RNF168	3:196468785-196503768	5915	29	4733.15	0.0	0.023284	0.473488	No
EUR	RNF216	7:5620046-5781663	5915	21	793.631	1.0	0.641163	0.904348	No
EAS	HERC1	15:63608617-63833948	1612	17	811.426	0.0	0.647056	0.904348	No
EAS	TRIM2	4:153152333-153339317	1612	1	27.1877	0.0	0.514912	0.904348	No
EAS	IRF2BPL	14:77024542-77028708	1612	11	37.627	1.0	1.000000	1.000000	No
EAS	KMT2D	12:49018977-49060794	1612	57	2574.17	0.0	0.646452	0.904348	No
EAS	RAPSN	11:47437763-47449136	1612	7	1130.76	0.0	0.078629	0.575304	No
EAS	RNF168	3:196468785-196503768	1612	10	327.078	0.0	1.000000	1000000	No
EAS	RNF216	7:5620046-5781663	1612	16	2154.9	0.0	0.050116	0.575304	No
LOSS_OF FUNCTION (LOF) VARIANTS
ancestry	Gene	RANGE	N_INFORMATIVE	NumPolyVar	Q	rho	Pvalue	P_FDR	FDR-significant
EUR	HERC1	15:63608617-63833948	-	-	-	-	-	-	-
EUR	TRIM2	4:153152333-153339317	-	-	-	-	-	-	-
EUR	IRF2BPL	14:77024542-77028708	-	-	-	-	-	-	-
EUR	KMT2D	12:49018977-49060794	-	-	-	-	-	-	-
EUR	RAPSN	11:47437763-47449136	-	-	-	-	-	-	-
EUR	RNF168	3:196468785-196503768	5915	0	-	-	-	-	-
EUR	RNF216	7:5620046-5781663	5915	1	2.14173	0.0	0.917970	0.917970	No
EUR	HERC1	15:63608617-63833948	-	-	-	-	-	-	-
EUR	TRIM2	4:153152333-153339317	-	-	-	-	-	-	-
EUR	IRF2BPL	14:77024542-77028708	-	-	-	-	-	-	-
EUR	KMT2D	12:49018977-49060794	-	-	-	-	-	-	-
EUR	RAPSN	11:47437763-47449136	-	-	-	-	-	-	-
EAS	RNF168	3:196468785-196503768	1612	1	61.9872	0.0	0.366106	0.842283	No
EAS	RNF216	7:5620046-5781663	1612	1	4.23577	0.0	0.722599	0.904348	No
CADD >20 VARIANTS
ancestry	Gene	RANGE	N_INFORMATIVE	NumPolyVar	Q	rho	Pvalue	P_FDR	FDR-significant
EUR	HERC1	15:63608617-63833948	5915	72	1107.29	1.0	0.830935	0.904348	No
EUR	TRIM2	4:153152333-153339317	5915	11	3480.37	1.0	0.027730	0.473488	No
EUR	IRF2BPL	14:77024542-77028708	5915	15	1408.91	0.0	0.206465	0.820000	No
EUR	KMT2D	12:49018977-49060794	5915	95	5931.21	0.0	0.405057	0.842283	No
EUR	RAPSN	11:47437763-47449136	5915	12	54.1371	1.0	0.894166	0.913739	No
EUR	RNF168	3:196468785-196503768	5915	11	1251.09	1.0	0.221303	0.820000	No
EUR	RNF216	7:5620046-5781663	5915	14	1208.72	0.2	0.190199	0.820000	No
EAS	HERC1	15:63608617-63833948	1612	13	385.023	0.0	0.828850	0.904348	No
EAS	TRIM2	4:153152333-153339317	1612	1	27.1877	0.0	0.514912	0.904348	No
EAS	IRF2BPL	14:77024542-77028708	1612	7	34.5331	1.0	1.000000	1.000000	No
EAS	KMT2D	12:49018977-49060794	1612	33	621.492	1.0	0.736954	0.904348	No
EAS	RAPSN	11:47437763-47449136	1612	6	1128.19	0.0	0.070916	0.575304	No
EAS	RNF168	3:196468785-196503768	1612	3	96.4803	1.0	0.535189	0.904348	No
EAS	RNF216	7:5620046-5781663	1612	8	1166.69	0.0	0.082889	0.575304	No
